# Deep Fascia Plane Dissection and Mattox Maneuver for Lymphadenectomy in Pancreatic Body–Tail Cancer: SEER-Based Evidence, Anatomical Rationale, and Quantitative Modeling

**DOI:** 10.64898/2026.07.06.26357392

**Authors:** Xinyuan Ye, Yiquan Wang, Wenxian Yang, Jiwang Wu, Jiahe Fang, Given Michael Kihaga, Yihu Zheng

## Abstract

**Introduction:** The optimal examined lymph node (ELN) count after resection for pancreatic body/tail ductal adenocarcinoma (PDAC) is debated. We combined SEER-based survival modelling with a hypothesis-generating theoretical framework to identify ELN thresholds and how surgical approach influences attainability.

**Method:** SEER (2000-2022) resected pancreatic body/tail PDAC cases were analysed (n=5 107). Thresholds were identified by log-rank grid search and segmented Cox changepoint analysis; multivariable Cox and overlap- and inverse-probability-weighted restricted mean survival time (RMST) analyses were performed.

**Results:** Among 5 107 patients, ELN=12 was the optimal cut-point and ELN=21 the changepoint (95% CI 6.0-35.0). Each 5-node increase in ELN was associated with HR 0.964 (95% CI 0.949-0.980); overlap-weighted 60-month RMST gain for ELN>=21 was 2.60 months (95% CI 1.30-3.90). Distribution-derived (model-estimated) ELN>=21 attainment was 16.5% (DP), 40.0% (RAMPS), and 82.7% (n=9, deep retroperitoneal/left-posterior). Theoretical modeling estimated model ELN of 16, 21, and 27 for DP, RAMPS, and Mattox, with Monte Carlo P(ELN>=21) of 5.5%, 34.8%, and 92.9%. Quality-weighted risk reduction was 22.9% for Mattox versus 8.4% for RAMPS.

**Conclusion:** ELN>=12 is a minimum quality benchmark, and approximately 21 a potential higher-yield target. Standard DP carries an accessibility gap for the higher target. Theoretical modeling suggests the Mattox maneuver could bridge this gap, but this remains hypothesis-generating and requires prospective validation.
