## Supplementary_Tables_ST01_ST09 for "Deep Fascia Plane Dissection and Mattox Maneuver for Lymphadenectomy in Pancreatic Body–Tail Cancer: SEER-Based Evidence, Anatomical Rationale, and Quantitative Modeling"

### Sheet: Contents
Contents and Legends - Supplementary Tables ST01-ST09
ST number	Worksheet	Title	Manuscript callout	Purpose / notes
ST01	ST01	ELN distribution, threshold identification, and smoothed survival in the SEER cohort	Results: cohort characteristics and ELN distribution; supports Fig. 1A and Fig. S2.	Panels A-C: ELN-bin survival; log-rank threshold grid; exact ELN-level smoothed median OS (formerly ST01-ST03).
ST02	ST02	Multivariable Cox models, spline hazard-ratio curves, and overlap-weighted RMST for ELN and positive lymph nodes	Results: multivariable survival models and POS analysis; supports Fig. 1C-D and Fig. S6.	Panels A-E: Cox OS; spline HR for ELN; Cox POS; spline HR for POS; OW RMST across POS strata (formerly ST04-ST08).
ST03	ST03	Study catalog for the surgical-approach evidence synthesis	Results: surgical approach evidence synthesis.	17-study catalog with PMID, design, role, and main message (formerly ST09).
ST04	ST04	Approach-family comparison across ELN thresholds	Results: surgical approach evidence synthesis; supports Fig. 2 and Fig. 3.	Study-level ELN distributions and P(ELN>=12/14/21) (formerly ST10).
ST05	ST05	Anatomical access profile by surgical approach family	Results/Discussion: anatomical evidence synthesis.	Station-level accessibility (#10/11/18, #9, #14, posterior plane) (formerly ST11).
ST06	ST06	Approximate validation of threshold-probability comparisons	Results: surgical approach evidence synthesis.	Statistical validation of approach-family threshold probabilities (formerly ST12).
ST07	ST07	Anchor-attainment summary across approach families	Results: surgical approach evidence synthesis; supports Fig. 3.	Pooled family-level ELN attainment and recommendations (formerly ST13).
ST08	ST08	Mattox maneuver theoretical model: sensitivity analysis, bootstrap confidence intervals, cross-validation, station contribution, and N+ detection	Methods/Theoretical modeling: sensitivity, uncertainty quantification, validation, and station-level decomposition.	Panels A-E: parameter perturbation; bootstrap CIs; cross-validation; station-level ELN; N+ detection probability (formerly ST14-ST16).
ST09	ST09	Empirical ELN attainment by surgical approach family and study cohort across 17 studies	Results: surgical approach evidence synthesis; supports Fig. 2.	Pooled and study-level ELN>=12/14/21 attainment rates with absolute counts for n<50.

### Sheet: ST01
Supplementary Table ST01. ELN distribution, threshold identification, and smoothed survival in the SEER cohort
Panel A. ELN bins and overall survival in the SEER cohort
ELN bin	n	Events	Median OS, months	12-month survival probability	36-month survival probability	60-month survival probability
1-5	765	631	20	0.658053	0.299226	0.187058
6-10	993	763	20	0.675088	0.301688	0.186436
11-15	1106	791	24	0.741858	0.342784	0.212491
16-20	921	602	26	0.788333	0.353824	0.218065
21-30	902	583	27	0.772262	0.381288	0.247347
31-40	278	176	28	0.811053	0.418661	0.239972
41-60	124	75	29	0.823546	0.448935	0.281014
61+	18	9	30	0.823529	0.428922	0.428922
Panel B. Log-rank threshold grid for ELN cut-points
Candidate ELN cut-point	Log-rank statistic	P value	n in high-ELN group	n in low-ELN group
6	16.3257	5.33354e-05	4342	765
7	24.6223	6.97412e-07	4169	938
8	28.8747	7.72161e-08	3959	1148
9	36.2532	1.73274e-09	3758	1349
10	42.7621	<1e-300	3540	1567
11	42.3571	<1e-300	3349	1758
12	43.0625	<1e-300	3187	1920
13	37.4986	9.1477e-10	2927	2180
14	34.6677	3.91057e-09	2714	2393
15	34.0503	5.37063e-09	2483	2624
16	34.1779	5.02977e-09	2243	2864
17	30.2298	3.83761e-08	2018	3089
18	25.0091	5.7059e-07	1803	3304
19	25.9826	3.44513e-07	1619	3488
20	21.6404	3.28857e-06	1463	3644
21	19.5521	9.7893e-06	1322	3785
22	13.2578	0.000271449	1197	3910
23	11.6784	0.000632295	1093	4014
24	10.2783	0.00134605	963	4144
25	8.70288	0.00317708	858	4249
26	10.7308	0.00105369	758	4349
27	10.2872	0.00133957	671	4436
28	8.78591	0.00303565	592	4515
29	7.01443	0.00808554	534	4573
30	13.6471	0.000220578	474	4633
31	10.6855	0.00107976	420	4687
32	11.4927	0.000698702	378	4729
33	13.9951	0.000183284	335	4772
34	11.9533	0.000545514	305	4802
35	12.0022	0.000531373	272	4835
Panel C. Exact ELN values and smoothed median overall survival
Exact ELN count	n	Median OS, months	Smoothed median OS, months
1	114	16	19.1583
2	134	17	20.2042
3	169	23	20.1529
4	156	23	20.2755
5	192	20	20.4656
6	173	18	19.9056
7	210	19	19.2213
8	201	20	19.7976
9	218	19	20.6426
10	191	23	21.8227
11	162	23	23.2299
12	260	24	24.2706
13	213	27	24.6483
14	231	24	25.1369
15	240	25	25.7562
16	225	26	25.2192
17	215	27	25.6147
18	184	24	25.2215
19	156	26	26.0402
20	141	22	25.4507
21	125	32	26.1646
22	104	24	26.6992
23	130	27	27.3954
24	105	29	26.7319
25	100	24	27.8144
26	87	30	28.2214
27	79	30	26.4115
28	58	29	28.1775
29	60	18	27.3242
30	54	33	25.4436
31	42	26	25.4017
32	43	21	27.5347
33	30	32	26.5989
34	33	25	28.3681
35	29	32	27.9774
36	28	36	25.9286
37	13	inf	26.7232
38	23	22	23.297
39	19	29	19.0674
40	18	16	22.4516
41	16	22	23.1325
42	17	23	19.5571
43	13	26	22.2951
44	6	inf	27.8333
45	9	31	28.0889
46	9	55	27.2286
47	8	19	25.0789
48	3	9	22.4706
49	9	inf	23.7742
50	5	18	25.5185
51	6	78	24.9286
52	4	26	38.8182
53	4	9	40.8421
54	3	52	26.3529
55	2	6	24.5714
56	4	35	32
57	1	inf	21.6667
58	3	36	22.5455
60	2	inf	15.7778
61	1	inf	15.7778
62	2	17	4.85714
63	1	inf	8.66667
64	1	inf	8.66667
65	1	18	3.6
66	1	inf	9.6
70	1	inf	15.6667
71	1	30	12.6667
72	2	23	13.6667
76	1	inf	13.6667
79	1	6	10
80	1	inf	5
82	1	8	5
85	2	8	4.8
89	1	inf	6

### Sheet: ST02
Supplementary Table ST02. Multivariable Cox models, spline hazard-ratio curves, and overlap-weighted RMST for ELN and positive lymph nodes
Panel A. Multivariable Cox model for overall survival
Covariate	Coefficient	Hazard ratio	Standard error	Coefficient lower 95% CI	Coefficient upper 95% CI	HR lower 95% CI	HR upper 95% CI	Comparison	z statistic	P value	-log2(P)	Display term
Age_per10	0.0923107	1.09671	0.0160258	0.0609007	0.123721	1.06279	1.1317	0	5.76014	8.40464e-09	26.8262	Age (per 10 years)
ELN_per5	-0.0366225	0.96404	0.00820544	-0.0527049	-0.0205401	0.94866	0.979669	0	-4.4632	8.07455e-06	16.9182	ELN (per 5 nodes)
chemo_bin	-0.421594	0.656	0.0410894	-0.502128	-0.341061	0.605241	0.711016	0	-10.2604	<0.001	79.6389	Chemotherapy: Yes vs No/Unknown
radiation_bin	-0.0284666	0.971935	0.036025	-0.0990743	0.042141	0.905675	1.04304	0	-0.790192	0.429416	1.21955	Radiation: Any vs None/Unknown
Stage_Regional	0.603152	1.82787	0.0409514	0.522889	0.683415	1.68689	1.98063	0	14.7285	<0.001	160.694	Stage: Regional vs Localized
Stage_Distant	1.12248	3.07246	0.0575053	1.00977	1.23519	2.74497	3.43903	0	19.5196	<0.001	279.46	Stage: Distant vs Localized
Stage_Unknown	0.214388	1.2391	0.0446019	0.12697	0.301806	1.13538	1.3523	0	4.80671	1.53437e-06	19.3139	Stage: Unknown vs Localized
Primary_part_Tail	0.0211372	1.02136	0.0324721	-0.0425069	0.0847813	0.958384	1.08848	0	0.650933	0.515089	0.957105	Primary site: Tail vs Body
Sex_clean_Male	0.11876	1.1261	0.0322974	0.0554579	0.182062	1.05702	1.19969	0	3.67706	0.000235933	12.0493	Sex: Male vs Female
SurgeryExtent_clean_Combined	-0.0306248	0.969839	0.0349763	-0.0991772	0.0379275	0.905582	1.03866	0	-0.875588	0.381254	1.39118	Surgery: Combined vs Local
SurgeryExtent_clean_Extended	0.151719	1.16383	0.0767693	0.00125357	0.302184	1.00125	1.35281	0	1.97629	0.0481216	4.37717	Surgery: Extended vs Local
SurgeryExtent_clean_Other	-0.133156	0.875329	0.352623	-0.824284	0.557972	0.438549	1.74713	0	-0.377615	0.705717	0.502839	Surgery: Other vs Local
Panel B. Spline-derived hazard ratio curve for ELN
ELN	Hazard ratio	HR lower 95% CI	HR upper 95% CI
1	1.17532	1.0197	1.35469
1.41126	1.16765	1.02858	1.32553
1.82252	1.16016	1.03604	1.29914
2.23378	1.15283	1.04206	1.27537
2.64504	1.14566	1.04666	1.25403
3.0563	1.13866	1.04984	1.23499
3.46756	1.13181	1.05166	1.21807
3.87882	1.12511	1.05218	1.20311
4.29008	1.11857	1.05151	1.1899
4.70134	1.11217	1.04982	1.17821
5.11261	1.10591	1.04729	1.1678
5.52387	1.09979	1.04413	1.15842
5.93513	1.09381	1.04054	1.1498
6.34639	1.08796	1.03672	1.14173
6.75765	1.08224	1.03282	1.13402
7.16891	1.07665	1.02899	1.12651
7.58017	1.07118	1.02532	1.11909
7.99143	1.06583	1.02188	1.11168
8.40269	1.06061	1.01872	1.10422
8.81395	1.0555	1.01586	1.09668
9.22521	1.0505	1.01331	1.08905
9.63647	1.04561	1.01107	1.08134
10.0477	1.04083	1.00912	1.07354
10.459	1.03616	1.00745	1.06569
10.8703	1.03159	1.00603	1.05781
11.2815	1.02713	1.00484	1.04992
11.6928	1.02276	1.00383	1.04205
12.104	1.01849	1.00298	1.03424
12.5153	1.01432	1.00225	1.02653
12.9266	1.01023	1.0016	1.01895
13.3378	1.00624	1.00099	1.01152
13.7491	1.00234	1.00038	1.0043
14.1603	0.998522	0.997301	0.999745
14.5716	0.99479	0.990547	0.999051
14.9829	0.99114	0.984029	0.998303
15.3941	0.987572	0.977736	0.997507
15.8054	0.984083	0.97166	0.996664
16.2166	0.980672	0.965792	0.995781
16.6279	0.977336	0.960122	0.994859
17.0392	0.974075	0.954641	0.993905
17.4504	0.970887	0.949342	0.99292
17.8617	0.96777	0.944216	0.991911
18.2729	0.964723	0.939255	0.990881
18.6842	0.961743	0.934451	0.989833
19.0955	0.958831	0.929795	0.988774
19.5067	0.955984	0.92528	0.987705
19.918	0.9532	0.9209	0.986633
20.3292	0.950479	0.916645	0.985561
20.7405	0.947819	0.91251	0.984493
21.1518	0.945218	0.908486	0.983434
21.563	0.942675	0.904568	0.982388
21.9743	0.94019	0.900748	0.981359
22.3855	0.93776	0.89702	0.98035
22.7968	0.935385	0.893378	0.979366
23.2081	0.933062	0.889815	0.978411
23.6193	0.930791	0.886325	0.977488
24.0306	0.928571	0.882903	0.976601
24.4418	0.9264	0.879543	0.975753
24.8531	0.924278	0.87624	0.974948
25.2644	0.922202	0.872989	0.974188
25.6756	0.920172	0.869785	0.973477
26.0869	0.918186	0.866624	0.972817
26.4982	0.916245	0.8635	0.97221
26.9094	0.914345	0.860411	0.971659
27.3207	0.912487	0.857353	0.971166
27.7319	0.910668	0.854321	0.970732
28.1432	0.908889	0.851314	0.970359
28.5545	0.907148	0.848327	0.970048
28.9657	0.905444	0.845358	0.969799
29.377	0.903775	0.842406	0.969615
29.7882	0.902141	0.839467	0.969495
30.1995	0.900541	0.83654	0.969439
30.6108	0.898974	0.833624	0.969447
31.022	0.897438	0.830716	0.96952
31.4333	0.895933	0.827815	0.969657
31.8445	0.894458	0.824921	0.969857
32.2558	0.893012	0.822033	0.97012
32.6671	0.891593	0.819149	0.970444
33.0783	0.890201	0.816269	0.970828
33.4896	0.888835	0.813394	0.971272
33.9008	0.887493	0.810522	0.971774
34.3121	0.886176	0.807653	0.972332
34.7234	0.884881	0.804787	0.972945
35.1346	0.883608	0.801925	0.973611
35.5459	0.882357	0.799066	0.974329
35.9571	0.881125	0.79621	0.975096
36.3684	0.879913	0.793358	0.975911
36.7797	0.878719	0.790509	0.976771
37.1909	0.877542	0.787665	0.977675
37.6022	0.876382	0.784824	0.978621
38.0134	0.875237	0.781988	0.979607
38.4247	0.874108	0.779156	0.98063
38.836	0.872992	0.77633	0.981689
39.2472	0.871889	0.773508	0.982782
39.6585	0.870798	0.770692	0.983906
40.0697	0.869718	0.767881	0.98506
40.481	0.868648	0.765076	0.986242
40.8923	0.867588	0.762276	0.98745
41.3035	0.866537	0.759482	0.988682
41.7148	0.865493	0.756694	0.989936
42.1261	0.864456	0.753911	0.991211
42.5373	0.863426	0.751134	0.992504
42.9486	0.8624	0.748363	0.993815
43.3598	0.861379	0.745596	0.995142
43.7711	0.860362	0.742834	0.996483
44.1824	0.859347	0.740077	0.997838
44.5936	0.858334	0.737324	0.999204
45.0049	0.857322	0.734574	1.00058
45.4161	0.85631	0.731827	1.00197
45.8274	0.855298	0.729082	1.00336
46.2387	0.854284	0.726338	1.00477
46.6499	0.853269	0.723595	1.00618
47.0612	0.85225	0.720851	1.0076
47.4724	0.851227	0.718106	1.00903
47.8837	0.8502	0.715358	1.01046
48.295	0.849168	0.712607	1.0119
48.7062	0.848129	0.70985	1.01335
49.1175	0.847083	0.707086	1.0148
49.5287	0.84603	0.704314	1.01626
49.94	0.844968	0.701532	1.01773
Panel C. Multivariable Cox model for positive lymph nodes
Covariate	Coefficient	Hazard ratio	Standard error	Coefficient lower 95% CI	Coefficient upper 95% CI	HR lower 95% CI	HR upper 95% CI	Comparison	z statistic	P value	-log2(P)	Display term
C(Sex_clean)[T.Male]	0.105375	1.11113	0.0301335	0.0463145	0.164436	1.0474	1.17873	0	3.49694	0.000470622	11.0531	Sex: Male vs Female
C(Stage)[T.Regional]	0.348256	1.41659	0.034514	0.28061	0.415902	1.32394	1.51574	0	10.0903	<0.001	77.1176	Stage: Regional vs Localized
C(Stage)[T.Distant]	0.800574	2.22682	0.0510052	0.700606	0.900543	2.01497	2.46094	0	15.696	<0.001	182.017	Stage: Distant vs Localized
C(Stage)[T.Unknown]	0.0135463	1.01364	0.0359943	-0.0570012	0.0840939	0.944593	1.08773	0	0.376346	0.706659	0.500913	Stage: Unknown vs Localized
C(Primary_part)[T.Tail]	-0.0115772	0.98849	0.0302565	-0.0708788	0.0477244	0.931575	1.04888	0	-0.382636	0.70199	0.510478	Primary site: Tail vs Body
C(SurgeryExtent_clean)[T.Combined]	-0.0280588	0.972331	0.0325814	-0.0919171	0.0357995	0.912181	1.03645	0	-0.861192	0.389132	1.36167	Surgery: Combined vs Local
C(SurgeryExtent_clean)[T.Extended]	0.155857	1.16866	0.0703656	0.0179431	0.293771	1.01811	1.34148	0	2.21496	0.0267627	5.22363	Surgery: Extended vs Local
C(SurgeryExtent_clean)[T.Other]	-0.126789	0.880919	0.378586	-0.868804	0.615225	0.419453	1.85007	0	-0.334902	0.737699	0.438896	Surgery: Other vs Local
cr(POS_minus1, 3)[0]	-0.391369	0.676131	0.0500505	-0.489466	-0.293271	0.612954	0.74582	0	-7.81947	<0.001	47.4217	POS spline[0]
cr(POS_minus1, 3)[1]	0.335611	1.39879	0.0406009	0.256034	0.415187	1.2918	1.51465	0	8.26608	<0.001	52.6816	POS spline[1]
cr(POS_minus1, 3)[2]	0.400402	1.49243	0.454255	-0.489922	1.29073	0.612674	3.63543	0	0.881448	0.378076	1.40325	POS spline[2]
cr(ELN, 3)[0]	0.25715	1.29324	0.0319956	0.19444	0.31986	1.21463	1.37694	0	8.03705	<0.001	49.9487	ELN spline[0]
cr(ELN, 3)[1]	-0.251919	0.777307	0.0317975	-0.314241	-0.189598	0.730343	0.827292	0	-7.92263	<0.001	48.6114	ELN spline[1]
cr(ELN, 3)[2]	-0.169629	0.843978	0.330219	-0.816847	0.477588	0.441823	1.61218	0	-0.513687	0.607471	0.719113	ELN spline[2]
POS_any	0.338923	1.40343	0.0337048	0.272862	0.404983	1.31372	1.49928	0	10.0556	<0.001	76.6088	POS >= 1 vs POS = 0
Age_per10	0.0980132	1.10298	0.0150846	0.068448	0.127578	1.07084	1.13607	0	6.49758	<0.001	33.5123	Age (per 10 years)
chemo_bin	-0.420818	0.65651	0.038243	-0.495773	-0.345863	0.6091	0.70761	0	-11.0038	<0.001	91.1402	Chemotherapy: Yes vs No/Unknown
radiation_bin	-0.0475237	0.953588	0.0338381	-0.113845	0.0187977	0.892396	1.01898	0	-1.40444	0.160186	2.64218	Radiation: Any vs None/Unknown
Panel D. Spline-derived hazard ratio curve for positive lymph nodes
POS	Hazard ratio	HR lower 95% CI	HR upper 95% CI
1	1.40343	1.30517	1.50909
2	1.526	1.42728	1.63154
3	1.65794	1.5477	1.77603
4	1.79843	1.66532	1.94217
5	1.94617	1.78189	2.12559
6	2.09935	1.89909	2.32074
8	2.41195	2.13535	2.72437
10	2.71003	2.3556	3.11778
Panel E. Overlap-weighted RMST differences across POS strata
POS contrast	RMST horizon, months	RMST in POS tier, months	RMST in POS=0, months	Delta RMST, months
POS=1-2 vs POS=0	12	10.3541	10.8822	-0.528062
POS=1-2 vs POS=0	36	21.0752	24.2206	-3.14548
POS=1-2 vs POS=0	60	25.9455	31.7547	-5.80923
POS=3-4 vs POS=0	12	10.1481	10.9873	-0.839121
POS=3-4 vs POS=0	36	20.1985	24.6578	-4.45927
POS=3-4 vs POS=0	60	24.0914	32.4802	-8.38879
POS>=5 vs POS=0	12	9.77197	11.0684	-1.29645
POS>=5 vs POS=0	36	18.3563	25.1503	-6.79405
POS>=5 vs POS=0	60	21.2241	33.4462	-12.2221

### Sheet: ST03
Supplementary Table ST03. Study catalog for the surgical-approach evidence synthesis
Study	Year	PMID	Approach family	Subgroup	Design	Quantitative role	Used for probability estimate	Used for anatomical access map	Used for heterogeneity audit	Main message	Caution	URL
Abe 2016	2016	27138881	RAMPS	Open/comparative RAMPS	Retrospective comparative cohort	Estimable RAMPS cohort	Yes	Yes	Yes	RAMPS 28.4±11.6 versus SRPS 20.7±10.1 nodes; R0 improved, OS not clearly superior.	Single-center retrospective cohort.	https://pubmed.ncbi.nlm.nih.gov/27138881/
Kim 2016	2016	27433462	RAMPS	Open/comparative RAMPS	Retrospective comparative cohort	Estimable RAMPS cohort	Yes	Yes	Yes	RAMPS harvested 21.5±8.3 nodes and improved tangential-margin negativity, with neutral OS.	Small retrospective series.	https://pubmed.ncbi.nlm.nih.gov/27433462/
Takaori 2016	2016	27215565	Artery-first (concept/technical support)	Artery-first concept	Technical concept paper	No direct ELN distribution	No	Yes	No	Treitz-side artery-first DP explains why posterior and SMA-adjacent access may improve.	Mechanistic support only; no direct ELN benchmark.	https://pubmed.ncbi.nlm.nih.gov/27215565/
Kim 2017	2017	28061895	RAMPS	Minimally invasive RAMPS	Single-arm laparoscopic RAMPS series	Estimable minimally invasive RAMPS cohort	Yes	No	Yes	Initial laparoscopic RAMPS reported 18.1±6.2 nodes with negative margins in all patients.	Selected early series without a direct comparator.	https://pubmed.ncbi.nlm.nih.gov/28061895/
Ome 2019	2019	31502021	Artery-first (concept/technical support)	Artery-first technical variant	Video/technical demonstration	No direct ELN distribution	No	Yes	No	Caudo-dorsal artery-first LDP directly exposes the left SMA side and posterior plane early.	Five-patient technical series without a comparable ELN benchmark.	https://pubmed.ncbi.nlm.nih.gov/31502021/
Sham 2020	2020	32576018	RAMPS	Open/comparative RAMPS	Dual-institution comparative cohort	Point-only counterexample	No	No	Yes	DPS harvested more total nodes than RAMPS (18 versus 12); OS remained similar.	Important heterogeneity signal; cannot estimate threshold probabilities from a point-only summary.	https://pubmed.ncbi.nlm.nih.gov/32576018/
Nagai 2020	2020	33155070	Deep retroperitoneal/left-posterior	Left-posterior artery-first	Single-arm posterior-route series	Estimable trend-support cohort	Yes	Yes	Yes	Left-posterior artery-first LDP reported 35 (11-49) nodes with explicit deep posterior exposure.	n=9 only; quantitative trend-support signal, but not routine-comparative evidence.	https://pubmed.ncbi.nlm.nih.gov/33155070/
Larkins 2021	2021	33988769	RAMPS	Minimally invasive RAMPS	Scoping review	Review-only heterogeneity source	No	No	Yes	Laparoscopic RAMPS node counts ranged from 11 to 43 across small series.	Review of small retrospective reports; not a controlled comparison.	https://pubmed.ncbi.nlm.nih.gov/33988769/
Ishida 2022	2022	34837132	Standard / conventional DP	Tumor-location logic	Anatomical oncologic analysis	No direct approach comparison	No	Yes	No	Non-peripancreatic nodal metastasis concentrated in more proximal tumors.	Defines extension logic, not route superiority.	https://pubmed.ncbi.nlm.nih.gov/34837132/
Minagawa 2022	2022	35847444	Standard / conventional DP	Tumor-location quantitative baseline	Location-stratified retrospective cohort	Estimable baseline cohorts	Yes	Yes	No	Body 16 [13-22], proximal tail 18 [14-25], distal tail 15 [11-18].	Important location confounder; do not pool as if body and distal tail are identical. ELN data from full-text tables, not abstract.	https://pubmed.ncbi.nlm.nih.gov/35847444/
Tanaka 2022	2022	36139569	Standard / conventional DP	Tumor-location logic	Pattern-of-metastasis analysis	No direct ELN threshold model	No	Yes	No	Body and tail tumors should not be treated as sharing the same optimal dissection field.	Supports location stratification rather than route superiority.	https://pubmed.ncbi.nlm.nih.gov/36139569/
Seo 2022	2022	35182251	Standard / conventional DP	Distal-tail station logic	Tail-cancer nodal pattern study	No direct approach comparison	No	Yes	No	Stations 7/8/9 showed 0% metastasis in distal-tail PDAC in this series.	Best applied to distal-tail disease only.	https://pubmed.ncbi.nlm.nih.gov/35182251/
Kwon 2024	2024	38672628	RAMPS	Open/comparative RAMPS	Propensity-matched comparative cohort	Estimable matched cohorts	Yes	Yes	Yes	After PSM, RAMPS yielded 15 versus 10 nodes for cDPS; 5-year OS remained similar.	Good comparator design, but still retrospective.	https://pubmed.ncbi.nlm.nih.gov/38672628/
Hirashita 2024	2024	38957555	Standard / conventional DP	Distal-tail station logic	Distal-tail recurrence analysis	No direct approach comparison	No	Yes	No	Common-hepatic-artery dissection had limited oncologic value in distal-tail PDAC.	Do not generalize the distal-tail conclusion to all left-sided tumors.	https://pubmed.ncbi.nlm.nih.gov/38957555/
Liu 2025	2025	39996303	Standard / conventional DP	Randomized standard-DP benchmark	Randomized trial	Estimable standard cohorts	Yes	No	No	Randomized LDP versus ODP reported median ELN 13.5 [10-20] and 12 [7-17].	Standard-route benchmark only; does not test RAMPS or deep posterior variants.	https://pubmed.ncbi.nlm.nih.gov/39996303/
Yin 2025	2025	40533171	RAMPS	Open/comparative RAMPS	Propensity-matched comparative cohort	Estimable RAMPS cohort	Yes	Yes	Yes	RAMPS median ELN was 16 [11-21] in the RAMPS cohort; OS HR 0.87 and not statistically superior.	Matched comparator ELN dispersion not fully reported in the abstract.	https://pubmed.ncbi.nlm.nih.gov/40533171/
Zhou 2026 (RAMPS meta-analysis)	2026	41924794	RAMPS	Meta-analysis	Meta-analysis	Pooled comparative support	No	Yes	Yes	Sixteen studies: RAMPS improved LN harvest (MD +3.83) and R0, but OS HR remained 0.87.	Meta-level support for direction of effect, but not a patient-level threshold model.	https://pubmed.ncbi.nlm.nih.gov/41924794/

### Sheet: ST04
Supplementary Table ST04. Approach-family comparison across ELN thresholds
Approach family	Cohort	n	Design	Reported ELN	Harmonized mean ± SD	Model-estimated P(ELN ≥12)	Model-estimated P(ELN ≥14)	Model-estimated P(ELN ≥21)
Standard / conventional DP	Body | Minagawa 2022	58	Location-stratified cohort	16.0 [13.0-22.0]	16.0±6.7	75.0% (63.9-86.1)	64.6% (52.3-76.9)	25.0% (13.9-36.1)
Standard / conventional DP	Distal tail | Minagawa 2022	24	Location-stratified cohort	15.0 [11.0-18.0]	15.0±5.2	75.0% (57.7-92.3)	61.4% (41.9-80.9)	14.5% (0.4-28.5)
Standard / conventional DP	Proximal tail | Minagawa 2022	38	Location-stratified cohort	18.0 [14.0-25.0]	18.0±8.2	78.7% (65.7-91.7)	70.9% (56.5-85.4)	38.0% (22.5-53.4)
Standard / conventional DP	cDPS | Kwon 2024	99	PSM comparator arm	10.0 (0.0-36.0)	10.0±7.2	41.8% (32.0-51.5)	31.4% (22.2-40.5)	7.3% (2.2-12.4)
Standard / conventional DP	LDP | Liu 2025	130	Randomized arm	13.5 [10.0-20.0]	13.5±7.4	60.6% (52.2-69.0)	50.0% (41.4-58.6)	17.3% (10.8-23.7)
Standard / conventional DP	ODP | Liu 2025	129	Randomized arm	12.0 [7.0-17.0]	12.0±7.4	52.7% (44.1-61.3)	42.0% (33.5-50.5)	12.6% (6.9-18.3)
Standard / conventional DP	DPS | Sham 2020	193	Dual-institution comparator arm	18.0 (point only)
RAMPS	RAMPS | Abe 2016	53	Comparative RAMPS cohort	28.4±11.6	28.4±11.6	92.7% (85.8-99.7)	90.1% (82.0-98.1)	75.2% (63.6-86.8)
RAMPS	RAMPS | Kim 2016	30	Comparative RAMPS cohort	21.5±8.3	21.5±8.3	88.6% (77.2-100.0)	83.2% (69.9-96.6)	54.8% (37.0-72.6)
RAMPS	Lap-RAMPS | Kim 2017	15	Single-arm Lap-RAMPS	18.1±6.2	18.1±6.2	85.6% (67.9-100.0)	77.1% (55.8-98.4)	34.9% (10.8-59.1)
RAMPS	RAMPS | Kwon 2024	99	PSM RAMPS cohort	15.0 (5.0-51.0)	15.0±9.2	64.8% (55.4-74.2)	56.5% (46.7-66.2)	27.5% (18.7-36.3)
RAMPS	RAMPS | Yin 2025	174	PSM RAMPS cohort	16.0 [11.0-21.0]	16.0±7.4	72.8% (66.2-79.4)	63.2% (56.0-70.4)	27.2% (20.6-33.8)
RAMPS	RAMPS | Sham 2020	253	Dual-institution RAMPS cohort	12.0 (point only)
Deep retroperitoneal/left-posterior	Left-posterior | Nagai 2020	9	Single-arm posterior-route series	35.0 (11.0-49.0)	32.5±12.7	95.1% (80.9-100.0)	93.2% (76.8-100.0)	82.7% (58.0-100.0)
Note: Attainment probabilities are distribution-derived (model-estimated) values, not observed proportions (mean by Hozo et al., BMC Med Res Methodol 2005;5:13; SD by Wan et al., BMC Med Res Methodol 2014;14:135; normal right-tail area with 0.5 continuity correction). Pooled family SDs absorb between-study heterogeneity and should be interpreted as benchmarks. Two artery-first reports (Takaori 20…

### Sheet: ST05
Supplementary Table ST05. Anatomical access profile by surgical approach family
Approach family	Context	Station #10/#11/#18	Station #9	Station #14	Posterior plane	Key references
Standard / conventional DP	Body/proximal tail standard DP	Routine	Selective	Selective	Limited	Minagawa 2022; Tanaka 2022; Ishida 2022
Standard / conventional DP	Distal-tail standard DP	Routine	Usually low-yield	Usually low-yield	Limited	Minagawa 2022; Seo 2022; Hirashita 2024
RAMPS	Comparative/open-or-mixed RAMPS	Routine	Selective to enhanced	Enhanced	Enhanced	Abe 2016; Kim 2016; Kwon 2024; Yin 2025; Zhou 2026
Deep retroperimental/left-posterior	Left-posterior route (Nagai 2020, n=9); artery-first (Takaori 2016, Ome 2019) is mechanism-only and does not change the retroperitoneal plane	Routine	Enhanced	Direct	Direct	Nagai 2020 (left-posterior, n=9); Takaori 2016, Ome 2019 (artery-first, mechanism only)

### Sheet: ST06
Supplementary Table ST06. Approximate validation of threshold-probability comparisons
Comparison	ELN threshold	Left combined mean	Right combined mean	Left probability	Right probability	Risk difference	Risk ratio	RR lower	RR upper	z statistic	Approximate P value	Note
Standard / conventional DP vs RAMPS	ELN>=12	13.1067	18.0342	0.583861	0.74899	-0.165129	0.779531	0.708241	0.857997	-5.18299	2.18356e-07	Approximate threshold comparison derived after first combining mean/SD within each family. RR and p-values are based on distribution-derived expected counts, not weighted averaging of study-specific probabilities.
Standard / conventional DP vs RAMPS	ELN>=14	13.1067	18.0342	0.479327	0.679334	-0.200007	0.705584	0.627868	0.792919	-6.00515	1.91158e-09	Approximate threshold comparison derived after first combining mean/SD within each family. RR and p-values are based on distribution-derived expected counts, not weighted averaging of study-specific probabilities.
Standard / conventional DP vs RAMPS	ELN>=21	13.1067	18.0342	0.164899	0.400007	-0.235108	0.412241	0.325211	0.522561	-7.68887	<0.001	Approximate threshold comparison derived after first combining mean/SD within each family. RR and p-values are based on distribution-derived expected counts, not weighted averaging of study-specific probabilities.
Deep retroperimental/left-posterior vs all other families	Not formally tested											Deep retroperimental/left-posterior has quantitative trend support (single cohort, Nagai 2020, n=9) but <3 estimable quantitative cohorts and no robust comparative dataset, so it is not entered into formal pairwise testing.

### Sheet: ST07
Supplementary Table ST07. Anchor-attainment summary across approach families
Approach family	Estimable cohorts	Combined n	Combined mean ± SD	Model-estimated P(ELN ≥12)	Model-estimated P(ELN ≥14)	Model-estimated P(ELN ≥21)	RR vs standard (ELN ≥21)	Recommendation	Interpretation
Standard / conventional DP	6	478	13.1±7.6	58.4%	47.9%	16.5% (13.2-19.8)	1.00	Baseline reference	Combined family distribution is a baseline benchmark. It usually supports ELN 12-14, but the 21-node zone remains difficult to reach consistently.
RAMPS	5	371	18.0±9.7	74.9%	67.9%	40.0% (35.0-45.0)	2.43	Preferred escalation	Combined family distribution shifts rightward relative to standard DP and increases the estimated chance of crossing ELN=21, while remaining an associative rather than causal inference.
Deep retroperimental/left-posterior (single cohort)	1	9	32.5±12.7	95.1%	93.2%	82.7% (58.0-100.0)	Not formally estimated	Trend-supported, low-certainty	Current literature supports a deep retroperimental/left-posterior family (a single cohort, Nagai 2020, n=9) with a favorable ELN trend signal, but certainty is low and superiority over standard DP or RAMPS is not established.
Note: Attainment probabilities are distribution-derived (model-estimated) values, not observed proportions (mean by Hozo et al., BMC Med Res Methodol 2005;5:13; SD by Wan et al., BMC Med Res Methodol 2014;14:135; normal right-tail area with 0.5 continuity correction). Pooled family SDs absorb between-study heterogeneity and should be interpreted as benchmarks.

### Sheet: ST08
Supplementary Table ST08. Mattox maneuver theoretical model: sensitivity analysis, bootstrap confidence intervals, cross-validation, station contribution, and N+ detection
Panel A. One-at-a-time parameter perturbation sensitivity analysis
Parameter	Base value	Low value	High value	RRR low (%)	RRR high (%)	RRR swing (pp)	P(ELN>=21) low (%)	Mean ELN low
HR_PER_ELN_BELOW_21	0.9927	0.9896	0.9960	27.1	24.2	2.9	99.9	30
HR_PER_ELN_ABOVE_21	0.994	0.9500	1.0000	48.7	18.7	30.0	99.9	30
quality_weight	0.150	0.120	0.180	23.1	28.3	5.2	99.9	30
mattox_#11p_extra	5	4.0	6.0	24.9	26.4	1.5	99.6	29
mattox_#9	3	2.4	3.6	25.2	26.1	0.9	99.7	29.4
mattox_#14	2	1.6	2.4	25.4	26.0	0.6	99.8	29.6
mattox_#16	2	1.6	2.4	25.4	26.0	0.6	99.8	29.6
Panel B. Parametric bootstrap confidence intervals
Approach	Metric	Mean	Lower 95% CI	Upper 95% CI	SD
Mattox	Mean ELN	27.0	26.8	27.3	0.13
Mattox	P(ELN>=21)	92.8	91.1	94.4	0.81
DP	Mean ELN	16.0	15.8	16.2	0.10
DP	P(ELN>=21)	6.3	4.9	7.8	0.76
Panel C. Cross-validation against external evidence
External evidence point	Reported value	Model prediction	Source	Concordance
Minagawa median ELN (DP)	16	16.0	Single-center series (PMID 35847444)	Exact match
Portelli meta-analytic ELN gain (RAMPS vs DP)	5.91	5.0	Meta-analysis (PMID 41939612)	Concordant
Nagai left-posterior ELN	35	27.0 (mean)	Case series n=9 (PMID 33155070)	Within plausible range
Panel D. Station-level model ELN contribution
Lymph node station	DP	RAMPS	Mattox	Source / annotation
LN-PSH main (no. 7, 8, 10, 11p, 11d, 18)	13	13	13	Minagawa 2022
#11p root dissection	0	3	5	RAMPS enhanced / Mattox root
#8 (a + p)	2	4	5	Minagawa #8=2; RAMPS #8a; Mattox #8p
#9 (celiac)	0	1	3	Minagawa #9=0[0-1]; Mattox full
#14 (SMA right side)	0	0	2	Mattox only
#16 (a2 + b1 para-aortic)	0	0	2	Mattox only
Total model ELN	15	21	30	Raw station-level sum; model ELN reported in Table 3 (DP 16, RAMPS 21, Mattox 27) is calibrated to external evidence
Note: The station-level sum is 15 (DP), 21 (RAMPS), 30 (Mattox). The model ELN reported in Table 3 — DP 16, RAMPS 21, Mattox 27 — incorporates calibration to external evidence (DP: Minagawa median 16; Mattox: Monte Carlo mean 27.0). All Mattox-related values are theoretical model predictions.
Panel E. Theoretical N+ detection probability by ELN
ELN	Detect N+ (%)	False N0 (%)
10	42.8	57.2
12	48.8	51.2
14	54.2	45.8
16	59.0	41.0
19	65.4	34.6
21	69.0	31.0
24	73.8	26.2
28	79.0	21.0
35	85.8	14.2

### Sheet: ST09
Supplementary Table ST09. Model-estimated ELN attainment by surgical approach family and study cohort across 17 studies (SEER-derived thresholds ELN>=12, ELN>=14, and ELN>=21).
Approach family	Cohort	n	Design	Reported ELN	Harmonized mean ± SD	Model-estimated P(ELN>=12)	Model-estimated P(ELN>=14)	Model-estimated P(ELN>=21)
Standard / conventional DP	Body | Minagawa 2022	58	Location-stratified cohort	16.0 [13.0-22.0]	16.0±6.7	75.0% (63.9-86.1)	64.6% (52.3-76.9)	25.0% (13.9-36.1)
Standard / conventional DP	Distal tail | Minagawa 2022	24	Location-stratified cohort	15.0 [11.0-18.0]	15.0±5.2	75.0%, 57.7-92.3	61.4%, 41.9-80.9	14.5%, 0.4-28.5
Standard / conventional DP	Proximal tail | Minagawa 2022	38	Location-stratified cohort	18.0 [14.0-25.0]	18.0±8.2	78.7%, 65.7-91.7	70.9%, 56.5-85.4	38.0%, 22.5-53.4
Standard / conventional DP	cDPS | Kwon 2024	99	PSM comparator arm	10.0 (0.0-36.0)	10.0±7.2	41.8% (32.0-51.5)	31.4% (22.2-40.5)	7.3% (2.2-12.4)
Standard / conventional DP	LDP | Liu 2025	130	Randomized arm	13.5 [10.0-20.0]	13.5±7.4	60.6% (52.2-69.0)	50.0% (41.4-58.6)	17.3% (10.8-23.7)
Standard / conventional DP	ODP | Liu 2025	129	Randomized arm	12.0 [7.0-17.0]	12.0±7.4	52.7% (44.1-61.3)	42.0% (33.5-50.5)	12.6% (6.9-18.3)
Standard / conventional DP	DPS | Sham 2020	193	Dual-institution comparator arm	18.0 (point only)	—	—	—	—
RAMPS	RAMPS | Abe 2016	53	Comparative RAMPS cohort	28.4±11.6	28.4±11.6	92.7% (85.8-99.7)	90.1% (82.0-98.1)	75.2% (63.6-86.8)
RAMPS	RAMPS | Kim 2016	30	Comparative RAMPS cohort	21.5±8.3	21.5±8.3	88.6%, 77.2-100.0	83.2%, 69.9-96.6	54.8%, 37.0-72.6
RAMPS	Lap-RAMPS | Kim 2017	15	Single-arm Lap-RAMPS	18.1±6.2	18.1±6.2	85.6%, 67.9-100.0	77.1%, 55.8-98.4	34.9%, 10.8-59.1
RAMPS	RAMPS | Kwon 2024	99	PSM RAMPS cohort	15.0 (5.0-51.0)	15.0±9.2	64.8% (55.4-74.2)	56.5% (46.7-66.2)	27.5% (18.7-36.3)
RAMPS	RAMPS | Yin 2025	174	PSM RAMPS cohort	16.0 [11.0-21.0]	16.0±7.4	72.8% (66.2-79.4)	63.2% (56.0-70.4)	27.2% (20.6-33.8)
RAMPS	RAMPS | Sham 2020	253	Dual-institution RAMPS cohort	12.0 (point only)	—	—	—	—
Deep retroperitoneal/left-posterior	Left-posterior | Nagai 2020	9	Single-arm posterior-route series	35.0 (11.0-49.0)	32.5±12.7	95.1%, 80.9-100.0	93.2%, 76.8-100.0	82.7%, 58.0-100.0
Pooled: Standard DP	6 estimable cohorts	478	Pooled family	13.1±7.6 (combined)	13.1±7.6	58.4%	47.9%	16.5% (13.2-19.8)
Pooled: RAMPS	5 estimable cohorts	371	Pooled family	18.0±9.7 (combined)	18.0±9.7	74.9%	67.9%	40.0% (35.0-45.0)
Pooled: Deep retroperitoneal/left-posterior	1 estimable cohort	9	Pooled family	32.5±12.7 (combined)	32.5±12.7	95.1%	93.2%	82.7% (58.0-100.0)
Note: All attainment probabilities are distribution-derived (model-estimated) values, not observed proportions. Study-level means/SDs were harmonized from reported medians and ranges (mean by the Hozo et al. estimator (a+2m+b)/4, BMC Med Res Methodol 2005;5:13; for the n=9 posterior-approach cohort the Hozo small-sample correction term (a-2m+b)/(4n) shifts the mean from 32.5 to 32.2, i.e., <0.6 p…
